# Absence of phosphorylated CDK4, a biomarker of intrinsic resistance to CDK4/6 inhibitors in head and neck squamous cell carcinoma, can be predicted by their gene expression profile

**DOI:** 10.1101/2025.11.10.25339594

**Authors:** Eric Raspé, Katia Coulonval, Jaime M. Pita, Alex Spinette, Ligia Craciun, Flavienne Sandras, Frederick Libert, Anne Lefort, Pieter Demetter, Gabrielle van Caloen, Likun Zhang, Wubin Quian, Sheng Guo, Denis Larsimont, Xavier Bisteau, Jean-Pascal Machiels, Pierre P. Roger

## Abstract

The level of T172 CDK4 phosphorylation, required for enzyme activity and entry in the normal cell cycle, was variable in two head and neck squamous carcinoma (HNSCC) cohorts, corresponding cell lines and patient-derived tumor xenograft (PDTX) models. Actively proliferating tumors or models lacking CDK4 phosphorylation had defective pRb, elevated *E2F1* or *CCNE1* expression or were HPV-positive. CDK4 phosphorylation absence was perfectly predicted with a gene expression-based tool developed to predict the CDK4 phosphorylation status in breast tumors after correction of two confounding factors (the *CDKN2A* mutation status and high *CDKN2A* locus expression with exclusive p14-coding mRNA expression). Phosphorylated CDK4 was detected in all cell lines or PDTX sensitive to CDK4/6 inhibitors while models lacking CDK4 phosphorylation were insensitive to them. Growth *in vivo* of a PDTX model and of the SCC9 cell line xenograft with phosphorylated CDK4 was not affected by treatment with these drugs. Lack of phosphorylated CDK4 informs thus on the irreversible intrinsic resistance to CDK4/6 inhibitors. Its prediction with a gene expression-based tool may guide inclusion of these drugs in HNSCC treatment.
