## supplementary table3 for "Absence of phosphorylated CDK4, a biomarker of intrinsic resistance to CDK4/6 inhibitors in head and neck squamous cell carcinoma, can be predicted by their gene expression profile"

### Sheet: Sheet1
																								Mutations
Used names	Cellosaurus ID	Consensus name	Line Source	Catalog ID	Isolation Source	Reference	HPV	Medium	Anatomical Source	Gender	Sensitivity	Doubling time	Expo	S3/S2	Profile	BinProfile	Basal BrdU	SD	Counts	nLE	nLY	nPD	HPV16	CDKN2A	rem	CDK4	CDK6	CCNE1	RB1	TP53	TP53 seq
CAL27	CVCL_1107	CAL-27	ATCC	CRL-2095	Nice	10.1016/0277-5379(90)90186-W	Negative	Medium1	Tongue	Male	1	45 hours (PubMed=2145926); ~20-40 hours (DSMZ).	4	7.732	H	nonA	45.8179	6.32107	13	4	4	4	0	1	pE69* in Cosmic (COSS1752762 Nichols AC et al), cell model passport, depmap, p.A36G (COSS2296292, Gutkind)	0	0	0	0	1	H193L
Detroit 562	CVCL_1171	Detroit 562	ATCC	CCL-138	John Hopkins	10.1093/jnci/59.1.221	Negative	Medium1	Pharynx	Female	1	88.5 +- 34.7 hours (PubMed=29423072)	4	12.92	H	nonA	55.0775	6.9242	10	3	3	3	0	0		0	0	0	0	1	R175H
FaDu	CVCL_1218	FaDu	ATCC	HTB-43	Michigan-Detroit	10.1002/1097-0142(197201)29:1<117::AID-CNCR2820290119>3.0.CO;2-R	Negative	Medium1	Hypopharynx	Male	1	~50 hours (Note=At 16th passage) (PubMed=4332311); 48.1 hours (PubMed=21314983); ~30 hours (DSMZ=ACC-784).	16	15.792	H	nonA	45.8295	7.80681	13	4	3	4	0	0		0	0	0	0	1	R248L
SCC9	CVCL_1685	SCC-9	ATCC	CRL-1629	Harvard_Chicago_Rheinwald	PubMed=7214336	Negative	Medium2	Tongue	Male	1*	NA	8	4.013	H	nonA	43.7444	4.69479	6	2	2	2	0	0		0	0	0	0	1	C275fs
SCC15	CVCL_1681	SCC-15	ATCC	CRL-1623	Harvard_Chicago_Rheinwald	PubMed=7214336	Negative	Medium2	Tongue	Male	1	1.5-1.7 days (PubMed=6201865); 1.93 +- 0.19 days (PubMed=27664486)	4	12.247	H	nonA	48.5807	4.40245	10	3	3	3	0	0		0	0	0	0	0	0
SCC25	CVCL_1682	SCC-25	ATCC	CRL-1628	Harvard_Chicago_Rheinwald	PubMed=7214336	Negative	Medium2	Tongue	Male	1	2.4 +- 0.16 days (PubMed=27664486); 32.8 +- 2.4 hours (PubMed=29423072); ~50 hours (DSMZ=ACC-617)	8	4.719	H	nonA	46.6826	7.41022	10	3	3	3	0	0		0	0	0	0	1	R209fs
SCC47	CVCL_7759	UM-SCC-47	Carey T.	NA	Michigan_Carey	10.1002/hed.10274	Positive	Medium3	Tongue	Male	0	2.2 days (PubMed=29156801).	1	0	A	A	39.3701	2.04971	10	3	3	3	1	0		0	0	0	0	0	0
SCC90	CVCL_1899	UPCI-SCC-090	DSMZ	ACC-670	Pittsburg	10.1016/j.oraloncology.2006.09.001	Positive	Medium3	Tongue	Male	0	2.8 days (PubMed=29156801); ~120-150 hours (DSMZ).	2	0	A	A	NA	NA	NA	2	2	2	1	0		0	0	0	0	0	0
Medium1
DMEM High glucose without L-glutamine (Gibco 41965-039)
1% Glutamax
1% Penicilline/streptomycine
1% MEM NEAA
10% FBS
Medium2
DMEM/Nutrient Mixture F-12 Ham (Gibco 31331-028)
1% Sodium Pyruvate
1% Penicilline/streptomycine
1% MEM NEAA
400ng/ml Hydrocortisone
10% FBS
Medium3
SCC47 et SCC90 (HPV+):
DMEM High glucose without L-glutamine (Gibco 41965-039)
1% MEM NEAA
10% FBS
No penicilline/streptomycine !!
* sensitive in vitro, not in vivo
