## supplementary table4 for "Absence of phosphorylated CDK4, a biomarker of intrinsic resistance to CDK4/6 inhibitors in head and neck squamous cell carcinoma, can be predicted by their gene expression profile"

### Sheet: Selection IJB
Rank	GelID	ID	Prot extractions	2D	RNA extractions	RNASeq	HE_FFPE	Ki67_IHC	p16_IHC	istouse	Expo	S3/S2	Profile	Prot	is.sat	is.unstable	is4Ref	RNA (ng/ul)	A260/280	RIN	percent_duplication	estimated_library_size	Number of input reads	Uniquely mapped reads number	Percent Uniquely mapped reads	percent of reads mapped to multiple loci	percent of reads mapped to too many loci	percent_unmapped_too short_reads	Exclusion	Rem
1	Tumbordet_46	BOR01	2	2	1	1	1	1	1	1	2	0.003	A	3.137	1	0	1	541.03	2.05	9.7	0.241425	148580710	86686633	77240673	89.1	8.78	0.11	1.93
3	Tumbordet_43	BOR03	2	2	1	1	1	1	1	1	2	0.012	A	3.593	1	0	1	811.28	2.05	9.3	0.292826	109709248	82171816	69319793	84.36	13.19	0.12	2.28
4	Tumbordet_05	BOR04	1	1	1	1	1	1	1	1	2	0.001	A	3.514	1	0	1	217.64	2.04	8.5	0.473077	69894223	103782068	83120784	80.09	17.38	0.14	2.34
5	Tumbordet_04	BOR05	1	1	1	1	2	1	1	1	4	0.017	A	1.899	1	0	1	104.25	1.97	8.9	0.265437	121125548	79633651	70553308	88.6	8.84	0.12	2.38
6	Tumbordet_06	BOR06	1	1	1	1	1	1	1	1	1	0.001	A	6.341	1	0	1	600.4	2.04	9.5	0.263042	121035763	78675532	68935572	87.62	10.03	0.14	2.16		meta_liver
7	Tumbordet_07	BOR07	1	1	1	1	1	1	1	1	1	0	A	4.379	1	0	1	264.77	2.04	8.7	0.243227	131805083	77534348	69523101	89.67	8.25	0.12	1.92		meta_liver
8	Tumbordet_08	BOR08	1	1	1	1	1	1	1	1	1	0.001	A	1.858	1	0	1	258.03	2.05	8.6	0.21967	166132843	85751220	78554184	91.61	6.62	0.1	1.62		meta_ln
9	Tumbordet_09	BOR09	1	1	1	1	1	1	1	1	2	0.103	L	0.89	1	0	1	124.3	2.03	8.5	0.252889	129570479	79741113	68139116	85.45	12.84	0.17	1.46
10	Tumbordet_45	BOR10	2	2	1	1	1	1	1	1	4	0.139	L	1.814	1	0	1	110.84	2.04	8.2	0.28293	82152907	72870784	50886523	69.83	8.91	0.08	21.14
11	Tumbordet_11	BOR11	1	1	1	1	1	1	1	1	32	0.143	L	1.792	1	0	1	85.04	2.01	9.2	0.198757	171400585	78495163	71283335	90.81	7.21	0.14	1.71
23	Tumbordet_13	BOR13	1	1	1	1	1	1	1	1	8	4.429	H	0.861	1	0	0	67.43	1.97	8.1	0.513526	48341406	85439111	66079862	77.34	16.76	0.08	5.77	Likely saturated if exposure extended to 16 minutes	not in ref (mut)
29	Tumbordet_47	BOR15	2	2	1	1	1	1	1	1	8	0.513	L	6.407	1	0	0	288.16	2.06	8.4	0.295892	106524927	80711589	69990510	86.72	10.73	0.12	2.37
13	Tumbordet_16	BOR16	1	1	1	1	1	1	1	1	4	3.727	H	1.775	1	0	1	44.61	1.93	8.5	0.22687	162515985	88112851	77605262	88.07	9.52	0.18	2.1
14	Tumbordet_17	BOR17	1	1	1	1	1	1	1	1	4	2.585	H	2.994	1	0	1	312.57	2.05	9.5	0.235807	135110926	76431037	68772595	89.98	8.07	0.12	1.77
15	Tumbordet_34	BOR18	1	2	1	1	2	1	2	1	16	0.196	L	3.413	1	1	1	405	2.05	9.6	0.325275	47019036	46415068	34404069	74.12	10.13	0.14	15.56	Unstable only at 32 minutes but always L with spot3>4000, spot1 sat at 1 minute
16	Tumbordet_22	BOR20	1	2	1	1	1	1	1	1	8	1.244	H	4.015	1	0	1	471.8	2.07	8.5	0.310369	72323571	57501064	50480664	87.79	10.45	0.16	1.53	spot1 not sat but always H with spot1&spot2>5000
18	Tumbordet_31	BOR22	1	1	1	1	1	1	1	1	8	1.54	H	1.202	1	0	1	129.7	1.93	9.1	0.324272	62822230	54358528	46736405	85.98	9.82	0.14	4
24	Tumbordet_33	BOR23	1	1	1	1	1	1	1	1	16	1.173	H	2.007	1	0	0	279.5	2.04	8.7	0.287699	70572578	51038987	44872655	87.92	9.95	0.17	1.9		not in ref (mut)
19	Tumbordet_30	BOR24	1	1	1	1	1	1	1	1	8	1.344	H	1.63	1	0	1	431	2.06	9.9	0.284857	68435015	49792268	43115418	86.59	9.34	0.17	3.85
25	Tumbordet_44	BOR25	2	3	1	1	1	2	1	1	2	0.469	L	5.943	1	0	0	1397.2	2.1	8.3	0.316293	75056423	61025741	53252403	87.26	11.1	0.16	1.42		not in ref (mut)
20	Tumbordet_23	BOR26	1	2	1	1	1	1	1	1	8	0.431	L	3.533	1	0	1	454.9	2.07	9.5	0.307402	64864990	50739567	44415047	87.54	10.93	0.15	1.32
26	Tumbordet_41	BOR28	1	2	1	1	1	1	1	1	16	0.458	L	2.034	0	1	0	291.8	2.03	9.1	0.325062	67956878	58615930	50522806	86.19	10.28	0.15	3.33	OK_spot1notsat+unstable_alwaysL; Spot1>40000 and spot3 >2000	not in ref (mut)
22	Tumbordet_28	BOR29	1	2	1	1	1	1	1	1	16	0.188	L	4.257	1	0	1	721.9	2.02	8.9	0.305124	72579898	56343741	49089077	87.12	11.3	0.15	1.35
30	Tumbordet_27	BOR19	1	2	1	1	2	1	2	0	16	0	A	5.534	0	0	0	382.7	2.07	9.1	0.290484	89607464	65955949	58419807	88.57	8.65	0.11	2.61	Low Ki67 (= normal?)
12	Tumbordet_14	BOR14	1	1	1	1	1	3	2	0	4	8.299	H	1.786	1	1	0	182.09	2.05	9.3	0.209188	70238288	73468829	30853661	42	3.88	0.05	54.05	unmapped>35
2	Tumbordet_02	BOR02	1	1	1	1	1	1	1	0	8	0.55	L	2.705	1	0	0	242.63	2.07	8.2	0.276619	71533477	75625672	42261378	55.88	8.22	0.08	35.75	unmapped>35
17	Tumbordet_32	BOR21	1	1	1	1	1	1	1	0	16	1.231	H	1.128	1	0	0	80.1	1.93	8	0.293603	38337703	54589223	24568035	45.01	5.98	0.08	48.9	unmapped>35
32	Tumbordet_12	BOR12	1	1	1	1	1	1	1	0	NA	NA	NA	2.393	0	0	0	114.99	2.02	8.8	0.227182	141328384	76522456	69360864	90.64	7.34	0.1	1.85	Spot1 not saturated before 32 minutes
21	Tumbordet_21	BOR27	1	2	1	1	1	1	1	0	16	0.089	L	2.411	0	0	0	368.1	2.02	9.8	0.327583	75104270	63985457	56182584	87.81	10.54	0.16	1.44	Spot1 not saturated before 32 minutes
31	Tumbordet_25	BOR30	1	1	1	1	1	1	1	0	NA	NA	NA	1.291	0	0	0	160.9	2	8.1	0.384522	54696792	59362806	50191216	84.55	12.37	0.23	2.81	Spot1 not saturated before 32 minutes
27	Tumbordet_24	BOR31	1	1	1	1	1	1	1	0	NA	NA	NA	0.964	0	0	0	82.8	1.87	8.7	0.33861	60839661	54619427	46549126	85.22	12.74	0.13	1.85	Spot1 not saturated before 32 minutes
28	Tumbordet_18	BOR32	1	1	1	1	1	1	1	0	NA	NA	NA	0.853	0	0	0	180.2	1.99	8.6	0.251222	81826373	49596661	44371275	89.46	8.53	0.13	1.73	Spot1 not saturated before 32 minutes
33	Tumbordet_20	NA	1	1	1	0				0	NA	NA	NA	0.968	0	0	0	93.6	1.92	4.8	NA	NA	NA	NA	NA	NA	NA	NA	Spot1 not saturated before 32 minutes
35	Tumbordet_42	NA	1	1	1	0				0	NA	NA	NA	0.711	0	1	0	64.1	1.78	8.7	NA	NA	NA	NA	NA	NA	NA	NA	Unstable signal, only spot1 detected
39	ExcluPat1	NA	1	0	1	0				0	NA	NA	NA	0.502	NA	NA	0	76.3	1.8	7	NA	NA	NA	NA	NA	NA	NA	NA	Too low prot for 2D
40	ExcluPat2	NA	1	0	1	0				0	NA	NA	NA	0.566	NA	NA	0	28.91	1.86	9.6	NA	NA	NA	NA	NA	NA	NA	NA	Too low prot for 2D & too low RNA yield
37	ExcluPat3	NA	1	0	1	0				0	NA	NA	NA	0.351	NA	NA	0	54.4	1.66	6.8	NA	NA	NA	NA	NA	NA	NA	NA	Too low prot for 2D & too low RNA yield
34	ExcluPat4	NA	1	0	1	0				0	NA	NA	NA	0.199	NA	NA	0	4.89	1.49	7	NA	NA	NA	NA	NA	NA	NA	NA	Too low prot for 2D & too low RNA yield
38	ExcluPat5	NA	1	0	1	0				0	NA	NA	NA	0.01	NA	NA	0	21.7	1.48	4.2	NA	NA	NA	NA	NA	NA	NA	NA	Too low prot for 2D & too low RNA yield
36	ExcluPat6	NA	1	0	1	0				0	NA	NA	NA	0.000461425	NA	NA	0	15.8	1.4	8.6	NA	NA	NA	NA	NA	NA	NA	NA	Too low prot for 2D & too low RNA yield
	40	32	40	34	40	32	32	32	32	23					25	4	18
	Count of samples		Count>0
												Count A	7
												Count H	7
												Count L	9

### Sheet: Selection_UCL
Rank	GelID	SamID	Prot extractions	2D	RNA extractions	RNASeq	p16score	KI67score	HE_FFPE	Ki67_image	p16_image	is.to.use	Expo	S3/S2	Profile	Prot	issat	isunstable	RNA	A260/A280	RIN	percent_duplication	estimated_library_size	Number of input reads	Uniquely mapped reads number	Percent Uniquely mapped reads	percent of reads mapped to multiple loci	percent of reads mapped to too many loci	percent_unmapped_too short_reads	Localisation	ExcluIHC	ExcluS3S2	ExcuGel	Exclu
1	TumUCL_76	UCL08	2	2	1	1	1	1	1	1	1	1	2	0	A	2.511	1	0	254.7	2.02	5.2	0.200699	41214984	23586823	16037414	67.99	11.83	0.16	19.93	Nasal cavity
2	TumUCL_53	UCL10	2	2	2	1	1	1	1	0	0	1	8	0.166	L	1.516	1	1	209.2	2.02	6.3	0.188757	45074332	20291233	17786589	87.66	6.7	0.14	5.29	Tongue				unstable only at last exposure time but always profile L & spot3 >5000
3	TumUCL_55	UCL11	2	2	3	1	1	1	1	0	0	1	4	2.812	H	1.565	1	0	80	1.87	9	0.198137	67595209	31189442	27147425	87.04	9.86	0.12	2.84	NA
5	TumUCL_57	UCL14	2	2	3	1	1	1	1	1	0	1	4	2.388	H	3.264	1	0	623.8	2.01	9.7	0.166149	85851693	31774809	28306852	89.09	8.09	0.13	2.59	Larynx
6	TumUCL_58	UCL15	2	2	3	1	0	0	0	0	0	1	4	0.669	L	5.237	1	0	442.6	1.96	9.6	0.128863	102686310	28404367	25766279	90.71	6.34	0.11	2.77	Tongue	Missing
7	TumUCL_06	UCL16	2	2	3	1	1	1	1	0	0	1	8	0.039	L	3.529	1	0	146.8	1.93	8.3	0.201884	68527345	32109253	28829285	89.78	7.59	0.11	2.44	Tongue
8	TumUCL_80	UCL19	3	3	2	1	1	1	1	0	0	1	4	0.031	L	4.354	1	0	581	2.03	7.5	0.187923	65283982	28320797	25026885	88.37	8.32	0.11	3.12	Gum
13	TumUCL_27	UCL21	2	2	2	1	0	0	1	0	0	1	16	3.345	H	3.772	0	1	462.9	1.92	8.9	0.145004	76737934	27762871	22046400	79.41	6	0.08	14.45	Gum	Missing			spot1 not sat+unstable but always L + spot1>40000&spot3>2000
14	TumUCL_82	UCL24	3	2	2	1	1	1	0	0	0	1	32	0.204	L	0.26	1	0	94.1	1.93	9.4	0.178792	87636694	35533132	31340746	88.2	8.4	0.14	3.16	Larynx
15	TumUCL_67	UCL25	2	2	2	1	1	1	1	0	0	1	2	15.159	H	1.963	1	0	314	1.95	5.6	0.170951	67586036	26212085	22518956	85.91	11.21	0.17	2.6	Larynx
16	TumUCL_68	UCL26	2	2	2	1	0	0	1	0	0	1	4	0.832	L	6.164	1	0	569.2	2.02	7.8	0.167077	76946742	29001689	25566251	88.15	8.77	0.13	2.86	Cheek mucosa	Missing
17	TumUCL_69	UCL27	2	2	2	1	1	1	0	0	0	1	16	0.247	L	2.604	1	0	392	1.94	6.4	0.156484	72773873	25444268	22690817	89.18	7.66	0.15	2.89	Floor
18	TumUCL_70	UCL28	2	2	2	1	0	1	1	0	0	1	16	0.327	L	1.142	1	0	140.3	1.96	8	0.151281	87066306	29094934	26326998	90.49	6.79	0.11	2.54	Gum	p16_lost_tissue
19	TumUCL_71	UCL29	2	2	2	1	1	1	1	0	1	1	8	2.66	H	1.886	1	0	546.1	2.03	8.8	0.140061	80988972	25071784	21992339	87.72	8.75	0.12	3.29	Larynx
21	TumUCL_72	UCL30	2	2	2	1	0	0	1	1	1	1	8	0.009	A	5.307	1	0	420.7	1.92	7.2	0.155166	89122546	30931837	27316587	88.31	8.34	0.15	3.04	Floor	Missing
24	TumUCL_16	UCL32	2	1	2	1	1	1	0	0	0	1	8	0.444	L	1.498	1	1	63.3	1.5	8.2	0.148666	96656195	31674087	28306099	89.37	7.74	0.11	2.7	Tongue				unstable but always L + Spot3>4000
25	TumUCL_32	UCL37	1	1	1	1	1	1	1	0	0	1	8	0.451	L	1.41	1	0	87.24	2.01	5.5	0.160084	80521329	28908845	25087314	86.78	10.02	0.14	2.95	Tongue
26	TumUCL_33	UCL38	1	1	1	1	1	1	1	0	0	1	8	4.788	H	6.573	1	0	208.95	2.04	6.2	0.161512	86302972	31642975	27172811	85.87	9.37	0.12	4.54	Tongue
27	TumUCL_34	UCL39	1	1	1	1	1	1	1	0	0	1	8	4.089	H	1.758	1	0	15.56	1.97	7.4	0.153402	77682620	26521989	23317003	87.92	9.07	0.1	2.82	Pyriform sinus
34	TumUCL_35	UCL40	1	1	1	1	1	1	1	1	0	1	8	0.046	L	1.77	1	0	355.02	1.99	7.2	0.160352	76487432	27701476	23790685	85.88	10.12	0.16	3.74	Floor
28	TumUCL_46	UCL41	1	1	1	1	1	1	1	0	0	1	2	1.153	H	0.699	1	0	50.3	1.99	6.6	0.172358	75936734	29645159	25744406	86.84	10.07	0.12	2.88	Floor
29	TumUCL_36	UCL42	1	1	1	1	0	1	1	0	0	1	16	0.024	L	3.019	1	0	260.61	2.01	7.4	0.161523	80413292	29835671	25910482	86.84	7.84	0.17	5.05	Cheek mucosa	p16_lost_tissue
30	TumUCL_38	UCL44	1	1	1	1	1	0	1	0	1	1	16	2.112	H	2.998	1	0	293.99	2.01	5.5	0.212518	50448315	25548826	21866070	85.59	11.04	0.11	3.16	Vocal cords	Ki67 not informative
38	TumUCL_85	UCL45	2	2	1	1	1	1	1	1	0	1	16	1.3	H	2.923	1	0	217.79	2.03	7	0.16022	88422069	31771256	27427661	86.33	10.71	0.19	2.63	Larynx
32	TumUCL_86	UCL47	2	2	1	1	1	1	1	0	0	1	0.25	2.631	H	1.445	1	0	59.6	1.95	7	0.175296	63915033	25447231	21811148	85.71	11.31	0.15	2.72	Larynx
35	TumUCL_77	UCL49	2	2	1	1	1	0	1	0	0	1	8	2.169	H	3.652	1	0	443.3	2.05	9.3	0.17303	67336696	26419299	23215574	87.87	9.08	0.14	2.82	Floor	Ki67 not informative
41	TumUCL_51	UCL50	1	1	1	1	1	1	1	0	0	1	16	0.083	L	0.818	1	1	80.1	2.01	9	0.172611	68346759	27443180	23590122	85.96	8.86	0.15	4.95	Larynx				Unstable but L before decrease & Spot3>4000
42	TumUCL_60	UCL17	2	2	3	1	1	1	1	1	1	0	16	0.007	A	1.738	0	1	210	1.98	8.5	0.159704	77715884	28453740	24592187	86.43	7.93	0.12	5.42	Larynx				Normal-like (few Ki67+ cells)
20	TumUCL_26	UCL18	2	2	2	1	0	0	1	1	0	0	4	0.008	A	4.708	1	1	52.8	1.84	6.9	0.145936	90551980	29156540	26093777	89.5	7.25	0.1	3.07	Gum	Missing			Unstable signal
11	TumUCL_73	UCL31	2	2	2	1	0	0	0	0	0	0	8	2.94	H	0.951	0	1	237.5	1.96	6.58	0.173976	66102625	27158126	22853665	84.15	9.02	0.11	6.63	Larynx	Missing			Spot1 not yet sat at 16min + unstable signal
39	TumUCL_65	UCL22	2	2	2	1	1	1	0	0	0	0	8	62.009	H	7.75	0	1	548.7	2.03	6	0.195435	71414185	32201134	28165461	87.47	9.62	0.11	2.72	Tongue				Spot1 not yet sat at 16min + unstable signal
36	TumUCL_43	UCL07	2	2	1	1	1	1	1	1	1	0	16	0.892	L	1.151	0	1	133.5	2.03	5.3	0.190159	46615412	20691841	17414570	84.16	12.32	0.14	3.28	Gingival mucosa				Spot1 not yet sat at 16min
10	TumUCL_78	UCL09	2	2	1	1	1	1	1	0	0	0	32	1.277	H	4.261	0	0	290.5	2.01	7.5	0.187382	50499496	22240155	18419994	82.82	12.81	0.18	4.09	Larynx				Spot1 not yet sat at 16min
23	TumUCL_75	UCL34	1	1	1	1	0	0	0	0	0	0	16	0.247	L	2.026	0	1	29.8	1.7	7.8	0.398658	23044011	26327795	15847201	60.19	37.21	0.25	2.26	Tongue	Missing			Spot1 not yet sat at 16min
43	TumUCL_44	UCL35	1	1	1	1	1	1	1	1	0	0	4	0.934	L	0.885	0	1	15.3	1.63	NA	0.179776	3742815	31781437	1232366	3.88	0.81	0.01	95.17	Larynx				Spot1 not yet sat at 16min + unmappet too short>35
33	TumUCL_79	UCL36	2	2	1	1	1	1	1	0	0	0	16	0.396	L	0.694	0	0	32	1.91	6.5	0.129058	98626321	27629450	24679669	89.32	7.18	0.13	3.25	Floor				Spot1 not yet sat at 16min
44	TumUCL_84	UCL43	2	2	1	1	1	1	1	1	1	0	8	0.113	L	4.893	0	1	310.8	2.01	6.3	0.172147	74093873	29079666	25635121	88.15	8.62	0.13	2.99	Epiglottis				Spot1 not yet sat at 16min
37	TumUCL_40	UCL46	1	1	1	1	1	1	1	0	0	0	16	0.219	L	1.343	0	1	147.87	1.98	5.4	0.187975	60129073	26107888	22777026	87.24	9.72	0.13	2.79	Tongue				Spot1 not yet sat at 16min
12	TumUCL_81	UCL23	3	3	2	1	0	0	0	0	0	0	8	0.546	L	8.309	1	0	714.4	2.02	6.7	0.215578	55737881	28315759	24304690	85.83	11.4	0.13	2.55	Lymph node	Missing			Site = LN meta of UCL18
40	TumUCL_56	UCL12	2	2	3	1	1	1	1	1	1	0	4	2.102	H	3.876	1	0	329.2	1.99	6.6	0.187552	61710849	26815667	22936833	85.54	11.28	0.16	2.95	External lower lip	No tumour			Site = external lower lip
4	TumUCL_01	UCL13	2	1	3	1	0	0	0	0	0	0	8	0.675	L	2.664	1	0	10.2	1.52	NA	0.189318	64167371	28080274	24882346	88.61	8.23	0.11	2.96	External lower lip	Missing			Site = external lower lip
22	TumUCL_18	UCL33	2	2	2	1	0	0	0	0	0	0	16	0.062	L	1.213	0	1	99.1	1.92	9.1	0.140773	88792979	26984973	24491442	90.76	6.94	0.11	2.11	Skin	Missing			Site = skin
9	TumUCL_63	UCL20	2	2	2	1	0	0	0	0	0	0	8	0.009	A	1.273	0	1	109	1.95	5.6	0.152671	64501399	29330935	19226550	65.55	6.91	0.09	27.38	Nasopharynx	Missing			Site = nasopharynx
31	TumUCL_41	UCL48	1	1	1	1	1	1	1	0	0	0	8	1.915	H	1.493	1	1	281.2	2.02	6.5	0.157285	82202729	28856053	25339548	87.81	9.31	0.13	2.65	Nasopharynx				Site = nasopharynx
45	TumUCL_42	UCL06	2	2	1	1	1	1	1	0	0	0	16	0.165	L	1.099	1	0	127.6	2	3	0.281094	14631345	21324485	7569712	35.5	11.98	0.1	52.35	Tonsil				Bad RNA RIN + unmappet too short>35
69	TumUCL_20	NA	2	1	2	0	0	0	0	0	0	0	16	0.349	L	1.789	1	1	112.6	1.96	8.4	NA	NA	NA	NA	NA	NA	NA	NA		Missing	Weak signal		Unstable signal
70	TumUCL_13	NA	1	1	1	0	0	0	0	0	0	0	16	74.388	H	1.692	0	1	0	1.1	NA	NA	NA	NA	NA	NA	NA	NA	NA		Missing	No signal		Spot1 not yet sat at 16min + unstable signal + no RNA
71	TumUCL_50	NA	1	1	1	0	1	1	1	0	0	0	32	0.409	L	0.764	0	1	135.6	2	8.8	NA	NA	NA	NA	NA	NA	NA	NA			No signal		Spot1 not yet sat at 16min
72	TumUCL_52	NA	1	1	1	0	1	1	1	0	0	0	NA	NA	NA	1.291	0	0	36.9	2.04	8.9	NA	NA	NA	NA	NA	NA	NA	NA			No signal		Spot1 not yet sat at 16min
46	ExcluPat1	NA	1	0	2	0	0	0	0	0	0	0	NA	NA	NA	0.25	NA	NA	10.67	1.6	NA	NA	NA	NA	NA	NA	NA	NA	NA		Missing		Too low protein yield	Too low prot yield for 2D
47	ExcluPat2	NA	1	0	1	0	1	1	1	0	0	0	NA	NA	NA	0.605	NA	NA	118.73	2.02	6.9	NA	NA	NA	NA	NA	NA	NA	NA				Too low protein yield	Too low prot yield for 2D
48	ExcluPat3	NA	1	0	2	0	0	0	0	0	0	0	NA	NA	NA	0.401	NA	NA	19.98	1.99	NA	NA	NA	NA	NA	NA	NA	NA	NA		Missing		Too low protein yield	Too low prot yield for 2D
49	ExcluPat4	NA	1	0	1	0	1	1	1	0	0	0	NA	NA	NA	0.426	NA	NA	37.31	1.99	6.6	NA	NA	NA	NA	NA	NA	NA	NA				Too low protein yield	Too low prot yield for 2D
50	ExcluPat5	NA	1	0	1	0	0	0	0	0	0	0	NA	NA	NA	0.515	NA	NA	25	1.69	NA	NA	NA	NA	NA	NA	NA	NA	NA		Missing		Too low protein yield	Too low prot yield for 2D
51	ExcluPat6	NA	1	0	1	0	0	0	0	0	0	0	NA	NA	NA	0.216	NA	NA	19.91	1.53	NA	NA	NA	NA	NA	NA	NA	NA	NA		Missing		Too low protein yield	Too low prot yield for 2D
52	ExcluPat7	NA	1	0	1	0	0	0	0	0	0	0	NA	NA	NA	0.252	NA	NA	12.85	1.89	NA	NA	NA	NA	NA	NA	NA	NA	NA		Missing		Too low protein yield	Too low prot yield for 2D
53	ExcluPat8	NA	1	0	1	0	0	0	0	0	0	0	NA	NA	NA	0.714	NA	NA	41.77	2.02	NA	NA	NA	NA	NA	NA	NA	NA	NA		Missing		Too low protein yield	Too low prot yield for 2D
54	ExcluPat9	NA	1	0	1	0	1	1	1	0	0	0	NA	NA	NA	0.553	NA	NA	68.98	2.05	6	NA	NA	NA	NA	NA	NA	NA	NA				Too low protein yield	Too low prot yield for 2D
55	ExcluPat10	NA	1	0	1	0	1	1	1	0	0	0	NA	NA	NA	0.524	NA	NA	59.6	1.98	8.1	NA	NA	NA	NA	NA	NA	NA	NA				Too low protein yield	Too low prot yield for 2D
56	ExcluPat11	NA	1	0	1	0	1	1	1	0	0	0	NA	NA	NA	0.37	NA	NA	37.1	1.75	8	NA	NA	NA	NA	NA	NA	NA	NA				Too low protein yield	Too low prot yield for 2D
57	ExcluPat12	NA	1	0	1	0	1	1	1	0	0	0	NA	NA	NA	0.489	NA	NA	128.5	2.04	9.4	NA	NA	NA	NA	NA	NA	NA	NA				Too low protein yield	Too low prot yield for 2D
58	ExcluPat13	NA	1	0	1	0	1	1	1	0	0	0	NA	NA	NA	0.553	NA	NA	207.4	2.03	8.7	NA	NA	NA	NA	NA	NA	NA	NA				Too low protein yield	Too low prot yield for 2D
59	ExcluPat14	NA	1	0	1	0	1	1	1	0	0	0	NA	NA	NA	0.209	NA	NA	45.4	1.88	9.4	NA	NA	NA	NA	NA	NA	NA	NA				Too low protein yield	Too low prot yield for 2D
60	ExcluPat15	NA	1	0	1	0	1	1	1	0	0	0	NA	NA	NA	0.151	NA	NA	23.1	1.86	8.7	NA	NA	NA	NA	NA	NA	NA	NA				Too low protein yield	Too low prot yield for 2D
67	ExcluPat16	NA	1	0	1	0	1	1	1	0	0	0	NA	NA	NA	0.913	NA	NA	88.43	1.96	5.2	NA	NA	NA	NA	NA	NA	NA	NA			Gel issue		Gel issue
68	ExcluPat17	NA	1	0	1	0	1	1	1	0	0	0	NA	NA	NA	1.046	NA	NA	74.19	2.03	5.4	NA	NA	NA	NA	NA	NA	NA	NA			Gel issue		Gel issue
61	ExcluPat18	NA	1	0	2	0	0	0	0	0	0	0	NA	NA	NA	0.875	NA	NA	4.4	1.96	NA	NA	NA	NA	NA	NA	NA	NA	NA		Missing	Gel issue	No RNA	Gell issue + Too low RNA yield
62	TumUCL_07	NA	1	1	1	0	0	0	0	0	0	0	32	0.272	L	4.85	1	0	162.07	2.04	3	NA	NA	NA	NA	NA	NA	NA	NA		Missing		BadRNA	Bad RNA quality
63	TumUCL_08	NA	1	1	1	0	0	0	0	0	0	0	32	0.068	L	1.954	1	0	146.16	2.03	4.1	NA	NA	NA	NA	NA	NA	NA	NA		Missing_FFPE		BadRNA	Bad RNA quality
64	TumUCL_09	NA	2	1	2	0	0	0	0	0	0	0	32	0	A	2.647	1	0	71.7	1.61	7.8	NA	NA	NA	NA	NA	NA	NA	NA		Missing		Lib issue	RNAseq Lib quality issue
65	TumUCL_15	NA	2	1	2	0	0	0	0	0	0	0	16	0.564	L	1.253	1	1	11.97	1.6	NA	NA	NA	NA	NA	NA	NA	NA	NA		Missing		Lib issue	RNAseq Lib quality issue +unstable signal
66	TumUCL_10	NA	2	1	2	0	1	1	1	0	0	0	32	0.05	L	1.945	1	1	130.2	1.93	8.5	NA	NA	NA	NA	NA	NA	NA	NA				Lib issue	RNAseq Lib quality issue
	72		72	54	72	45	46	46	48	11	8	27
	Count of samples
														Count A	2
														Count H	12
														Count L	13
